# Leveraging molecular-QTL co-association to predict novel disease-associated genetic loci using a graph convolutional neural network

**DOI:** 10.1101/2024.03.04.24303678

**Authors:** Julian Ng-Kee-Kwong, Andrew D. Bretherick

**Author notes:** Corresponding author(s). E-mail(s); Contributing authors. These authors contributed equally to this work.

## Abstract

Genome-wide association studies (GWAS) have successfully uncovered numerous associations between genetic variants and disease traits to date. Yet, identifying significantly associated loci remains a considerable challenge due to the concomitant multiple-testing burden of performing such analyses genome-wide. Here, we leverage the genetic associations of molecular traits – DNA CpG-site methylation status and RNA expression – to mitigate this problem. We encode their co-association across the genome using PinSage, a graph convolutional neural network-based recommender system previously deployed at Pinterest. We demonstrate, using this framework, that a model trained only on methylation quantitative trait locus (QTL) data could recapitulate over half (554,209/1,021,052) of possible SNP-RNA associations identified in a large expression QTL meta-analysis. Taking advantage of a recent ‘saturated’ map of height associations, we then show that height-associated loci predicted by a model trained on molecular-QTL data replicated comparably, following Bonferroni correction, to those that were genome-wide significant in UK Biobank (88% compared to 91%). On a set of 64 disease outcomes in UK Biobank, the same model identified 143 independent novel disease associations, with at least one additional association for 64% (41/64) of the disease outcomes examined. Excluding associations involving the MHC region, we achieve a total uplift of over 8% (128/1,548). We successfully replicated 38% (39/103) of the novel disease associations in an independent sample, with suggestive evidence for six additional associations from GWAS Catalog. Replicated associations included for instance that between rs10774625 (nearest gene: SH2B3/ATXN2) and coeliac disease, and that between rs12350420 (nearest gene: MVB12B) and glaucoma. For many GWAS, attaining such an enhancement by simply increasing sample size may be prohibitively expensive, or impossible depending on disease prevalence.
