## Supplementary Table 1 for "Leveraging molecular-QTL co-association to predict novel disease-associated genetic loci using a graph convolutional neural network"

Disease category	Included traits
Autoimmune diseases	Rheumatoid arthritis, Systemic lupus erythematosus, Psoriasis, Psoriatic arthritis, Sj�gren's disease, Systemic sclerosis, Graves' disease, Autoimmune thyroid disease, Multiple sclerosis, Inflammatory bowel disease, Ulcerative colitis, Crohn's disease, Asthma, Atopic dermatitis, Eczema, Allergic rhinitis, Eosinophilic esophagitis, IgA nephropathy, Takayasu arteritis, Primary biliary cholangitis, …
Cancer	Traits containing any of the following keywords: 'Cancer', 'Carcinoma', 'Adenocarcinoma', 'Melanoma', 'Lymphoma', 'Leukaemia', 'Leukemia', 'Tumor', 'Metastasis'
Cardiovascular diseases	Coronary artery disease, Coronary heart disease, Myocardial infarction, Hypertension, Atrial fibrillation, Venous thromboembolism, Angina pectoris, Ischemic stroke, Large artery stroke, Idiopathic dilated cardiomyopathy, Familial combined hyperlipidemia, Aortic valve stenosis
Diabetes	Type 1 diabetes, Type 2 diabetes, Diabetic retinopathy
Neurological/Psychiatric diseases	Alzheimer's disease, Parkinson's disease, Dementia with Lewy bodies, Migraine, Schizophrenia, Bipolar disorder, Autism spectrum disorder, Insomnia, Depressive symptoms, Depression, Post-traumatic stress disorder
Obesity	Obesity, BMI
Other diseases	COVID-19, Pneumonia, Hypothyroidism, Chronic obstructive pulmonary disease, Osteoarthritis, Gout, Glaucoma, Age-related macular degeneration, Polycystic ovary syndrome, Multisite chronic pain, Cirrhosis, Temporomandibular joint disorder, Colon polyp, Uterine fibroids, Cholelithiasis, Urolithiasis, Cholecystitis, Kidney stones, Hypospadias, Dupuytren's disease, Nonsyndromic cleft palate, Orofacial…
All diseases	All of the above
