## Supplementary Table 2 for "Leveraging molecular-QTL co-association to predict novel disease-associated genetic loci using a graph convolutional neural network"

snp	rsid	effect	ref	beta_UKB	se_UKB	p_UKB	replication_attempted	beta_META	se_META	p_META	replication_successful
22:18482600	rs10854521	A	G	-0.0056652	0.0010634	9.9568e-08	False
13:79003043	rs4884096	A	G	-0.0059246	0.0010546	1.9359e-08	False
5:176140341	rs11741729	G	A	0.0050785	0.00094705	8.2131e-08	False
6:152072718	rs9918437	T	G	-0.010484	0.0019087	3.9622e-08	False
6:19329818	rs13208468	T	C	0.0069935	0.001285	5.2603e-08	False
4:82402588	rs17005142	C	T	-0.0053019	0.00097464	5.3356e-08	True	-0.00616937	0.001269	1.1685e-06	True
1:16815212	rs2065759	T	C	-0.005022	0.00095757	1.5673e-07	False
19:4021239	rs59465323	T	C	-0.0076586	0.0014926	2.8819e-07	False
6:109182944	rs1268055	T	C	0.0050783	0.00094486	7.6781e-08	True	0.00905388	0.001181	1.76615e-14	True
7:24336822	rs16118	G	C	-0.0048305	0.00094862	3.5416e-07	False
16:88342639	rs7199889	G	C	0.0050741	0.00097004	1.6879e-07	False
2:171634906	rs17694708	C	T	-0.0053751	0.0010264	1.6324e-07	False
20:48577475	rs6020152	G	A	-0.0096207	0.0018463	1.8814e-07	False
3:157327565	rs9813279	C	T	0.0051441	0.00099888	2.6076e-07	False
12:121697837	rs2567984	A	G	-0.0052002	0.0009755	9.7795e-08	False
19:22327489	rs463200	C	T	-0.0049893	0.0009522	1.6084e-07	False
2:71820396	rs4852811	G	A	0.0051329	0.00097877	1.5702e-07	False
14:54399257	rs12587398	C	T	0.0047598	0.00099208	1.6048e-06	True	0.00643106	0.001231	1.76759e-07	True
5:31969830	rs12110008	T	C	-0.0054861	0.001107	7.2023e-07	True	-0.0091345	0.001383	4.00189e-11	True
7:72318492	rs59501117	G	A	-0.0075179	0.0014529	2.2889e-07	False
14:100168298	rs7148504	T	G	0.0047472	0.0009735	1.0804e-06	False
17:1275921	rs62087944	G	A	0.0096033	0.0018286	1.5074e-07	False
10:98791027	rs74153750	T	C	-0.011042	0.0021601	3.1908e-07	False
1:228939258	rs12754311	C	T	-0.0050953	0.00096404	1.2553e-07	False
17:48897399	rs12938512	A	C	0.0049513	0.0010172	1.1303e-06	False
5:35708121	rs62351900	G	T	-0.0077372	0.0014622	1.2129e-07	False
1:21003536	rs10916849	T	G	0.0049942	0.00096226	2.1029e-07	False
11:2302584	rs4930072	A	T	0.004923	0.00096105	3.0157e-07	False
19:18997107	rs71332140	T	C	-0.0055068	0.001114	7.6951e-07	False
7:27138556	rs187060419	A	C	-0.010201	0.0019871	2.8423e-07	False
1:211548387	rs3738200	G	T	-0.0066943	0.0012622	1.1351e-07	True	-0.00886451	0.001684	1.40321e-07	True
16:88602586	rs11076646	T	C	0.0048431	0.00096567	5.298e-07	False
2:66293906	rs17031432	G	C	0.0077181	0.0014702	1.5234e-07	True	0.00569539	0.001726	0.000966408	True
1:50865378	rs12402645	A	C	-0.0088116	0.0017237	3.1907e-07	False
1:234667247	rs823495	T	A	-0.0049877	0.00097537	3.1608e-07	False
3:187632339	rs17350445	T	C	-0.0092892	0.0019435	1.7571e-06	True	-0.0166727	0.002799	2.5815e-09	True
6:36277135	rs9462171	G	C	-0.0049699	0.0010093	8.4764e-07	False
10:63375217	rs10994832	G	T	-0.004981	0.00098574	4.3495e-07	False
1:154336716	rs67156297	A	G	-0.0051605	0.0010739	1.545e-06	False
4:145180928	rs13123791	G	A	0.0066892	0.0013142	3.5797e-07	False
1:184737925	rs861585	A	G	-0.0046311	0.00095199	1.1469e-06	False
7:28334211	rs177506	A	G	-0.0074021	0.0014458	3.0603e-07	False
9:101651948	rs1028653	A	G	0.0054322	0.0010505	2.3262e-07	True	0.00566898	0.001252	5.91757e-06	True
7:101935528	rs1293865	C	G	0.0057715	0.0011328	3.4923e-07	False
2:233502984	rs13029754	G	A	-0.0061158	0.0012286	6.4313e-07	False
21:38732729	rs9977878	T	C	0.0044954	0.0009025	6.3258e-07	False
11:122533908	rs60494825	C	T	-0.0047163	0.00094985	6.8613e-07	False
11:16208865	rs978294	C	T	-0.0044705	0.00092102	1.2109e-06	False
19:46292060	rs9676288	T	G	-0.0048031	0.00095055	4.351e-07	False
10:12003593	rs2399767	G	A	0.0053759	0.001117	1.4876e-06	True	0.00618477	0.001432	1.57024e-05	True
4:157627255	rs9332470	G	A	0.0054486	0.0011054	8.2662e-07	False
5:172736289	rs874719	G	T	0.010981	0.0022112	6.8371e-07	True	0.00853073	0.002565	0.000882732	True
19:48803431	rs56329460	T	C	-0.005741	0.0011912	1.4392e-06	False
10:94522851	rs2497347	A	G	0.0055078	0.001099	5.4026e-07	True	0.00857534	0.001652	2.1066e-07	True
12:96818272	rs35471994	C	T	0.0046461	0.00093972	7.6506e-07	False
12:15194502	rs11836421	T	C	-0.0061164	0.0012637	1.298e-06	False
11:72482687	rs11235588	C	T	0.0085914	0.0016763	2.9712e-07	False
1:27238871	rs41291051	C	A	-0.0090893	0.001806	4.8352e-07	False
7:22786532	rs4722172	A	G	0.0056257	0.0011293	6.313e-07	False
8:128845163	rs35352864	A	G	0.0047565	0.00093476	3.6113e-07	False
3:156239255	rs9848416	G	A	-0.0050159	0.0010038	5.8203e-07	True	-0.00569345	0.001309	1.35642e-05	True
2:121512788	rs59105247	T	C	-0.0071093	0.001508	2.4246e-06	False
15:73576653	rs10438294	C	T	-0.0046598	0.00092678	4.9581e-07	True	-0.0035463	0.001204	0.00322966	False
5:171699816	rs7707818	G	C	0.0046065	0.00093061	7.4274e-07	False
2:74070186	rs7594485	T	C	0.005424	0.001049	2.3345e-07	True	0.0064396	0.001298	6.95875e-07	True
3:167747239	rs73174980	C	T	0.0085679	0.0018386	3.1623e-06	False
1:85528006	rs12034421	A	C	0.0048443	0.00096869	5.7097e-07	True	0.00249286	0.001187	0.0356817	False
13:47299885	rs17355148	T	C	0.010591	0.0021091	5.1276e-07	False
2:114002779	rs35129549	T	A	0.0052942	0.0010727	8.0006e-07	False
17:54828778	rs12950658	G	A	0.0051629	0.0010755	1.5846e-06	True	0.00825544	0.001446	1.14783e-08	True
7:19146843	rs58434548	G	C	-0.0083541	0.0017726	2.4417e-06	False
19:14811834	rs12982955	A	G	-0.0045288	0.00091871	8.2465e-07	False
7:116140275	rs11767363	C	T	0.006291	0.001278	8.5465e-07	False
8:142373116	rs6578166	G	C	0.0057266	0.0011315	4.1722e-07	False
7:33665376	rs34330508	A	G	-0.0055658	0.0011362	9.6549e-07	False
5:67831821	rs11749692	G	A	-0.0043967	0.00096064	4.7209e-06	False
6:7483632	rs34153226	C	G	-0.0066662	0.0014307	3.1741e-06	False
2:97587049	rs34895357	C	T	-0.0055086	0.0011465	1.5502e-06	False
16:86537032	rs1169644	A	G	-0.0051509	0.0011025	2.9835e-06	True	-0.00800911	0.001586	4.39476e-07	True
15:100323854	rs141300535	T	C	-0.0079909	0.0016099	6.9228e-07	False
17:26694861	rs704	A	G	0.0045253	0.00092351	9.5802e-07	True	0.00999261	0.001188	4.02004e-17	True
17:54432502	rs8073797	G	T	0.0052796	0.0010796	1.0075e-06	False
3:142163044	rs34058443	C	T	-0.0053404	0.0011352	2.5454e-06	False
8:77513903	rs17432986	C	G	0.0074198	0.0014669	4.233e-07	False
1:41889513	rs12133441	A	C	-0.0045777	0.00096694	2.1994e-06	False
1:118520042	rs1409055	T	C	0.004697	0.00095678	9.1475e-07	True	0.00678899	0.001187	1.08311e-08	True
10:77279505	rs12220066	T	C	-0.004398	0.00092413	1.9452e-06	False
18:42136714	rs73481480	C	A	0.0066995	0.0014068	1.9168e-06	False
11:73970753	rs475326	G	A	-0.0049964	0.0010341	1.3559e-06	False
7:1117436	rs10274367	C	T	0.0043721	0.00097039	6.6246e-06	True	0.00552241	0.001243	8.88813e-06	True
17:27387415	rs7221150	A	G	0.0083937	0.0016754	5.447e-07	True	0.00222361	0.001818	0.221323	False
5:142501167	rs7705006	T	G	0.0072732	0.0014253	3.3445e-07	True	0.00760101	0.001573	1.36078e-06	True
8:96516607	rs6984692	G	A	-0.0048868	0.00096415	4.0107e-07	False
7:42250418	rs1019043	T	C	-0.0045494	0.00095636	1.966e-06	False
4:102319644	rs2119591	T	C	0.0050199	0.001029	1.0694e-06	True	0.0043594	0.001295	0.000765253	True
2:33648964	rs12472160	C	T	-0.0045471	0.00094679	1.5666e-06	True	-0.00477216	0.001211	8.15715e-05	True
11:16602460	rs10832646	T	A	-0.0045284	0.00098539	4.3166e-06	False
8:19830921	rs10096633	T	C	0.0067525	0.0014018	1.4578e-06	True	0.00689236	0.001684	4.24245e-05	True
2:26635864	rs11685982	A	G	0.0068155	0.0014171	1.5133e-06	False
9:117150951	rs2763196	G	A	-0.0044208	0.000933	2.1563e-06	True	-0.00657892	0.001186	2.87694e-08	True
20:62617655	rs817358	G	A	-0.0041697	0.00092692	6.8449e-06	False
2:175242603	rs28548736	T	C	0.0048428	0.0010038	1.4031e-06	False
6:159204182	rs3103002	A	G	0.0069903	0.0014492	1.4105e-06	False
1:244202434	rs1494122	C	T	0.005171	0.0010247	4.51e-07	False
15:73832552	rs80160735	A	T	-0.0099461	0.0021032	2.2564e-06	False
15:66956824	rs7178388	T	A	-0.0068707	0.0014046	1.0005e-06	False
14:36899889	rs11849157	A	G	0.0051507	0.0010586	1.1423e-06	False
