## Supplementary Table 3 for "Leveraging molecular-QTL co-association to predict novel disease-associated genetic loci using a graph convolutional neural network"

snp	rsid	effect	ref	dist_min	trait_code_UKB	trait_description_UKB	beta_UKB	se_UKB	p_UKB	replication_attempted	trait_code_FG	trait_description_FG	beta_FG	se_FG	p_FG	bonf_thresh	replication_successful	lookup_attempted	traits_Catalog	lookup_successful
2:27971195	rs10196039	T	C	657715	selfReported_n_1081	hypertension	-0.0037173	0.00080926	4.3615e-06	True	I9_HYPTENS	Hypertension	-0.00624697	0.00576924	0.278895	0.00217391	False	True
5:148615946	rs1109114	T	C	209560	selfReported_n_1081	hypertension	0.0036237	0.00080907	7.5083e-06	True	I9_HYPTENS	Hypertension	0.00397213	0.00599687	0.507736	0.00217391	False	True
1:27679692	rs11247639	G	A	394779	selfReported_n_1081	hypertension	0.0043255	0.00088198	9.376e-07	True	I9_HYPTENS	Hypertension	0.00504442	0.00609707	0.408038	0.00217391	False	True
6:126256410	rs11751595	A	G	316163	selfReported_n_1081	hypertension	0.0040228	0.00080615	6.0369e-07	True	I9_HYPTENS	Hypertension	0.0306682	0.00577118	1.07226e-07	0.00217391	True	False
1:231115354	rs12030054	T	C	235402	selfReported_n_1081	hypertension	0.0046172	0.00097348	2.107e-06	True	I9_HYPTENS	Hypertension	0.0213322	0.0069557	0.00216317	0.00217391	True	False
1:72904288	rs12724444	A	G	52247	selfReported_n_1081	hypertension	0.0065463	0.0013577	1.4236e-06	True	I9_HYPTENS	Hypertension	0.0142022	0.00969505	0.142952	0.00217391	False	True	Insomnia,Insomnia
17:79380547	rs1531554	C	T	1370	selfReported_n_1081	hypertension	0.0037261	0.00083357	7.822e-06	True	I9_HYPTENS	Hypertension	-0.0077543	0.00583715	0.184033	0.00217391	False	True	Temporomandibular joint disorder
7:131240373	rs1615131	C	T	48837	selfReported_n_1081	hypertension	-0.0048	0.00093247	2.64e-07	True	I9_HYPTENS	Hypertension	-0.0277718	0.00667913	3.21055e-05	0.00217391	True	False
16:53474250	rs16952242	A	G	323658	selfReported_n_1081	hypertension	-0.0040361	0.00086957	3.4607e-06	True	I9_HYPTENS	Hypertension	-0.00476195	0.00658339	0.469479	0.00217391	False	True	Educational attainment
12:20330628	rs2042881	C	T	6803	selfReported_n_1081	hypertension	0.0066651	0.0014552	4.6446e-06	True	I9_HYPTENS	Hypertension	0.00805021	0.0120538	0.504227	0.00217391	False	True
6:25340482	rs2206194	A	G	187970	selfReported_n_1081	hypertension	0.0041168	0.00080402	3.0516e-07	True	I9_HYPTENS	Hypertension	0.00919211	0.00577094	0.111199	0.00217391	False	True
19:10399904	rs2569693	T	C	66916	selfReported_n_1081	hypertension	-0.0037084	0.00082046	6.1883e-06	True	I9_HYPTENS	Hypertension	-0.0124571	0.00596789	0.0368562	0.00217391	False	True
8:95259035	rs2623169	C	A	652442	selfReported_n_1081	hypertension	0.0056509	0.0012135	3.2145e-06	True	I9_HYPTENS	Hypertension	0.0266955	0.0101778	0.00871826	0.00217391	False	True	Systolic blood pressure	True
1:10725498	rs284322	A	G	25050	selfReported_n_1081	hypertension	-0.0051744	0.0011428	5.9602e-06	True	I9_HYPTENS	Hypertension	-0.0201645	0.00660379	0.00226209	0.00217391	False	True
11:64828842	rs35661464	T	C	536235	selfReported_n_1081	hypertension	0.0041336	0.00092185	7.3279e-06	True	I9_HYPTENS	Hypertension	-0.0034203	0.00646589	0.596822	0.00217391	False	True	Metabolic syndrome
9:98789623	rs4743472	A	G	143065	selfReported_n_1081	hypertension	-0.0057793	0.0012895	7.4057e-06	True	I9_HYPTENS	Hypertension	-0.0225943	0.00771579	0.00340808	0.00217391	False	True
11:16615280	rs4757417	C	T	232161	selfReported_n_1081	hypertension	0.0041667	0.00081557	3.24e-07	True	I9_HYPTENS	Hypertension	0.011178	0.00638106	0.0798178	0.00217391	False	True	Hair color
16:29995218	rs4788204	A	G	590317	selfReported_n_1081	hypertension	0.0041338	0.00080093	2.4539e-07	True	I9_HYPTENS	Hypertension	0.0238961	0.00585791	4.51731e-05	0.00217391	True	False
5:122453145	rs555625	T	C	2374	selfReported_n_1081	hypertension	0.0072307	0.0015785	4.6363e-06	True	I9_HYPTENS	Hypertension	0.0638288	0.0133176	1.64452e-06	0.00217391	True	False
17:7740170	rs62059712	C	T	359	selfReported_n_1081	hypertension	-0.0070259	0.0014619	1.5393e-06	True	I9_HYPTENS	Hypertension	-0.0299921	0.013135	0.0224089	0.00217391	False	True	Systolic blood pressure,Pulse pressure,Medication use (agents acting on the renin-angiotensin system),Systolic blood pressure,Medication use (agents acting on the renin-angiotensin system)	True
14:50847492	rs7142232	T	C	3236	selfReported_n_1081	hypertension	0.0039055	0.00081343	1.5773e-06	True	I9_HYPTENS	Hypertension	-0.00159177	0.00592449	0.788177	0.00217391	False	True
1:228030244	rs7416023	T	C	81877	selfReported_n_1081	hypertension	0.0038	0.00081457	3.0868e-06	True	I9_HYPTENS	Hypertension	0.0231563	0.0057591	5.79976e-05	0.00217391	True	False
8:26047184	rs77093188	T	C	116338	selfReported_n_1081	hypertension	0.0058362	0.0012866	5.7327e-06	True	I9_HYPTENS	Hypertension	0.0156677	0.0102185	0.125209	0.00217391	False	True
6:13265373	rs202066	A	G		selfReported_n_1082	heart/cardiac problem	-0.0023913	0.00055089	1.4198e-05	False
19:45422846	rs56131196	A	G		selfReported_n_1082	heart/cardiac problem	0.0026798	0.00066238	5.2161e-05	False
1:169568698	rs760694	G	T	24415	selfReported_n_1085	venous thromboembolic disease	-0.0012438	0.00032875	0.00015476	True	I9_PULMEMB	Pulmonary embolism	-0.00524262	0.0152006	0.730173	0.05	False	True	Coagulation Factor V levels,P-selectin levels	True
1:223043049	rs61840278	T	A	92660	selfReported_n_1092	heart attack/myocardial infarction	-0.0020317	0.00046724	1.3729e-05	True	I9_MI_STRICT	Myocardial infarction, strict	-0.0171942	0.0154643	0.266196	0.05	False	True
10:105688722	rs7096400	A	T	141205	selfReported_n_1094	heart arrhythmia	0.0012281	0.00025791	1.9181e-06	True	CARDIAC_ARRHYTM	Cardiac arrhythmias	0.00388514	0.0071876	0.588829	0.05	False	True
1:169515307	rs3766113	G	A	1301	selfReported_n_1111	pulmonary embolism +/- dvt	-0.00084523	0.00022391	0.00016008	True	I9_PULMEMB	Pulmonary embolism	-0.125042	0.0178268	2.311e-12	0.025	True	False
9:136019903	rs7864287	G	A	61416	selfReported_n_1111	pulmonary embolism +/- dvt	0.00088062	0.0002018	1.2781e-05	True	I9_PULMEMB	Pulmonary embolism	0.05695	0.0154753	0.000233179	0.025	True	False
17:38609187	rs1009727	A	G	31771	selfReported_n_1130	asthma	-0.0033512	0.00068949	1.1717e-06	True	J10_ASTHMA_EXMORE	Asthma (more control exclusions)	0.00176946	0.0083963	0.833088	0.003125	False	True
15:61007130	rs1030347	T	G	34936	selfReported_n_1130	asthma	-0.0034367	0.00067711	3.8659e-07	True	J10_ASTHMA_EXMORE	Asthma (more control exclusions)	-0.0100801	0.0085295	0.237288	0.003125	False	True
11:75910913	rs10400322	T	C	109485	selfReported_n_1130	asthma	-0.0035991	0.00067437	9.4576e-08	True	J10_ASTHMA_EXMORE	Asthma (more control exclusions)	-0.0110034	0.00809305	0.173951	0.003125	False	True	Platelet count
10:8318583	rs17466327	C	A	77863	selfReported_n_1130	asthma	0.003047	0.00068316	8.1934e-06	True	J10_ASTHMA_EXMORE	Asthma (more control exclusions)	-0.0074215	0.00863764	0.390228	0.003125	False	True
10:94651396	rs1964154	G	A	155643	selfReported_n_1130	asthma	0.0030042	0.00068436	1.1349e-05	True	J10_ASTHMA_EXMORE	Asthma (more control exclusions)	0.0237333	0.00829343	0.00421386	0.003125	False	True
1:152771293	rs2065206	G	A	670	selfReported_n_1130	asthma	-0.0028542	0.00063449	6.8498e-06	True	J10_ASTHMA_EXMORE	Asthma (more control exclusions)	0.000701195	0.007789	0.928268	0.003125	False	True	Atopic asthma	True
2:242929028	rs34336836	A	G	185085	selfReported_n_1130	asthma	0.003173	0.00066616	1.907e-06	True	J10_ASTHMA_EXMORE	Asthma (more control exclusions)	0.00849261	0.00808417	0.293477	0.003125	False	True
3:188058054	rs4234605	G	A	14459	selfReported_n_1130	asthma	0.0040219	0.00090866	9.5905e-06	True	J10_ASTHMA_EXMORE	Asthma (more control exclusions)	0.0379347	0.00930818	4.59325e-05	0.003125	True	False
11:111243102	rs4529910	G	T	189059	selfReported_n_1130	asthma	-0.0031006	0.00071056	1.2795e-05	True	J10_ASTHMA_EXMORE	Asthma (more control exclusions)	-0.0293513	0.00807673	0.000278997	0.003125	True	False
6:154663365	rs4610580	A	G	34762	selfReported_n_1130	asthma	-0.0028763	0.0006376	6.4498e-06	True	J10_ASTHMA_EXMORE	Asthma (more control exclusions)	0.00654546	0.00780774	0.401845	0.003125	False	True
9:131895864	rs6478866	G	C	412313	selfReported_n_1130	asthma	0.0035879	0.00071152	4.5937e-07	True	J10_ASTHMA_EXMORE	Asthma (more control exclusions)	0.0255865	0.00945662	0.00681663	0.003125	False	True
1:173016512	rs67442604	C	G	40727	selfReported_n_1130	asthma	-0.0037455	0.00078232	1.6883e-06	True	J10_ASTHMA_EXMORE	Asthma (more control exclusions)	-0.000211922	0.0102096	0.983439	0.003125	False	True
11:118866505	rs7120982	G	A	120621	selfReported_n_1130	asthma	-0.0027174	0.00063347	1.789e-05	True	J10_ASTHMA_EXMORE	Asthma (more control exclusions)	-0.0111569	0.00771337	0.148053	0.003125	False	True
3:187421358	rs7616941	T	C	651155	selfReported_n_1130	asthma	0.0031944	0.00066718	1.6865e-06	True	J10_ASTHMA_EXMORE	Asthma (more control exclusions)	0.0319206	0.0085057	0.00017484	0.003125	True	False
3:141106063	rs7632381	C	T	1.30307e+07	selfReported_n_1130	asthma	0.0027359	0.00063437	1.613e-05	True	J10_ASTHMA_EXMORE	Asthma (more control exclusions)	0.0138299	0.00768871	0.0720626	0.003125	False	True	Allergic disease (asthma, hay fever or eczema),Waist circumference adjusted for body mass index,Hip circumference,Hip circumference,Hip circumference,Waist circumference adjusted for BMI (joint analysis main effects and physical activity interaction),Waist circumference adjusted for BMI in active individuals,Waist circumference adjusted for BMI in active individuals,Waist circumference adjusted f…	True
1:172715702	rs78037977	G	A	61914	selfReported_n_1130	asthma	-0.0050724	0.00097101	1.7535e-07	True	J10_ASTHMA_EXMORE	Asthma (more control exclusions)	0.00044256	0.0126207	0.972027	0.003125	False	True	Allergic sensitization,Asthma (childhood onset),Allergic disease (asthma, hay fever and/or eczema) (multivariate analysis),Allergic disease (asthma, hay fever and/or eczema) (age of onset),Vitiligo,Itch intensity from mosquito bite,Asthma (childhood onset),Type 1 diabetes	True
6:31800707	rs11965654	A	G		selfReported_n_1153	oesophageal disorder	0.0046047	0.0011554	6.7364e-05	False
6:33136575	rs2855448	T	C		selfReported_n_1153	oesophageal disorder	0.0019757	0.00052861	0.00018586	False
6:26035208	rs4401650	A	G		selfReported_n_1153	oesophageal disorder	-0.0021249	0.00055244	0.00011986	False
6:27534528	rs10484399	G	A		selfReported_n_1155	bowel problem	0.0042847	0.0008016	9.0348e-08	False
6:26498758	rs72843784	T	G		selfReported_n_1155	bowel problem	0.0035502	0.00082518	1.6907e-05	False
2:44655734	rs1067364	G	A	366031	selfReported_n_1182	gall bladder disease	0.0012317	0.0003215	0.00012752	True	K11_CHOLECYSTECTOMY	Cholecystectomy	0.0772905	0.00976293	2.43837e-15	0.025	True	False
2:44738224	rs139388735	T	C	283541	selfReported_n_1182	gall bladder disease	0.0021913	0.00055489	7.8477e-05	True	K11_CHOLECYSTECTOMY	Cholecystectomy	0.0691554	0.0183674	0.000166475	0.025	True	False
5:1284135	rs4449583	T	C		selfReported_n_1231.males	other urological problem (male)	0.0027003	0.00065246	3.4957e-05	False
6:30281402	rs9295844	C	G		selfReported_n_1231.males	other urological problem (male)	0.0032006	0.00086577	0.00021835	False
16:77320605	rs12921392	G	A	175577	selfReported_n_1232.males	prostate problem (not cancer)	-0.0026852	0.00058794	4.9475e-06	True	N14_PROSTHYPERPLA	Hyperplasia of prostate	-0.0300506	0.0104213	0.00393179	0.0166667	True	False
6:32635998	rs9274623	T	G	1.2086e+06	selfReported_n_1232.males	prostate problem (not cancer)	-0.0025023	0.00066829	0.00018091	True	N14_PROSTHYPERPLA	Hyperplasia of prostate	-0.0687433	0.0147905	3.3549e-06	0.0166667	True	False
6:30281402	rs9295844	C	G	2272	selfReported_n_1232.males	prostate problem (not cancer)	0.0031809	0.00081009	8.6197e-05	True	N14_PROSTHYPERPLA	Hyperplasia of prostate	0.00179256	0.0119872	0.881128	0.0166667	False	True
6:7035734	rs112498319	A	C	187832	selfReported_n_1245	diabetes	-0.0018467	0.00042904	1.677e-05	True	T1D/T2D	Type 1 diabetes, definitions combined/Type 2 diabetes, definitions combined	-0.0115824	0.00682435	0.0896561	0.00277778	False	True
8:95685147	rs11786992	C	A		selfReported_n_1245	diabetes	-0.0021884	0.00043193	4.052e-07	False
2:65606653	rs1194849	C	T	326468	selfReported_n_1245	diabetes	-0.0018177	0.00041907	1.4418e-05	True	T1D/T2D	Type 1 diabetes, definitions combined/Type 2 diabetes, definitions combined	-0.0269077	0.0230141	0.24233	0.00277778	False	True
12:4406281	rs12299509	G	A	7231	selfReported_n_1245	diabetes	0.0020163	0.00041814	1.4205e-06	True	T1D/T2D	Type 1 diabetes, definitions combined/Type 2 diabetes, definitions combined	0.0596375	0.0069378	8.25277e-18	0.00277778	True	False
11:93063200	rs3020061	C	T	337879	selfReported_n_1245	diabetes	0.0021281	0.00045411	2.782e-06	True	T1D/T2D	Type 1 diabetes, definitions combined/Type 2 diabetes, definitions combined	0.0197479	0.00764445	0.00978588	0.00277778	False	True
6:29526562	rs413670	A	G	1.23644e+06	selfReported_n_1245	diabetes	0.0028112	0.00063412	9.2867e-06	True	T1D/T2D	Type 1 diabetes, definitions combined/Type 2 diabetes, definitions combined	0.485668	0.0424307	2.4581e-30	0.00277778	True	False
6:33514567	rs6918046	A	T	57062	selfReported_n_1245	diabetes	-0.0021796	0.00045702	1.8499e-06	True	T1D/T2D	Type 1 diabetes, definitions combined/Type 2 diabetes, definitions combined	-0.291313	0.0221651	1.86982e-39	0.00277778	True	False
8:41553233	rs72638988	G	A	19165	selfReported_n_1245	diabetes	0.0043177	0.0009388	4.2431e-06	True	T1D/T2D	Type 1 diabetes, definitions combined/Type 2 diabetes, definitions combined	0.0783367	0.0174585	7.22221e-06	0.00277778	True	False
19:46307406	rs8111071	G	A	128745	selfReported_n_1245	diabetes	0.003509	0.00075906	3.7853e-06	True	T1D/T2D	Type 1 diabetes, definitions combined/Type 2 diabetes, definitions combined	0.0339776	0.017584	0.0533224	0.00277778	False	True	High density lipoprotein cholesterol levels,Sex hormone-binding globulin levels,Low density lipoprotein cholesterol levels,Apolipoprotein A1 levels,Total cholesterol levels
6:28203300	rs9380069	G	A	2.5597e+06	selfReported_n_1245	diabetes	0.00243	0.0005812	2.9026e-05	True	T1D/T2D	Type 1 diabetes, definitions combined/Type 2 diabetes, definitions combined	0.274605	0.035782	1.66226e-14	0.00277778	True	False
10:114723383	rs77657611	G	A	23197	selfReported_n_1248	type 2 diabetes	-0.0009745	0.00032355	0.0025964	True	T2D	Type 2 diabetes, definitions combined	-0.0551738	0.011801	2.93474e-06	0.05	True	False
12:110489208	rs11064860	T	C		selfReported_n_1249	thyroid problem (not cancer)	-0.0030109	0.00069694	1.5589e-05	False
14:81534440	rs11159490	C	T		selfReported_n_1249	thyroid problem (not cancer)	-0.0025539	0.00047425	7.2424e-08	False
1:65448573	rs11208562	A	C		selfReported_n_1249	thyroid problem (not cancer)	0.0036053	0.00075285	1.6781e-06	False
18:77229860	rs11661940	A	G		selfReported_n_1249	thyroid problem (not cancer)	-0.0043913	0.00096311	5.1293e-06	False
19:10471977	rs12720279	A	G		selfReported_n_1249	thyroid problem (not cancer)	0.0032424	0.000659	8.6503e-07	False
2:204972138	rs16840723	C	T		selfReported_n_1249	thyroid problem (not cancer)	-0.0045551	0.0010171	7.5177e-06	False
6:109285189	rs2273669	G	A		selfReported_n_1249	thyroid problem (not cancer)	0.0032621	0.00065771	7.0606e-07	False
2:204335557	rs2469950	G	T		selfReported_n_1249	thyroid problem (not cancer)	-0.0038942	0.00090695	1.7572e-05	False
3:121452339	rs56382357	C	T		selfReported_n_1249	thyroid problem (not cancer)	-0.0020444	0.00046359	1.0343e-05	False
10:6444296	rs658648	G	A		selfReported_n_1249	thyroid problem (not cancer)	0.0023717	0.00049394	1.5746e-06	False
6:26176517	rs72834698	A	G		selfReported_n_1249	thyroid problem (not cancer)	-0.0033124	0.00066186	5.5964e-07	False
8:10280228	rs7831557	A	G		selfReported_n_1249	thyroid problem (not cancer)	0.0024725	0.00045905	7.2041e-08	False
1:2522204	rs881640	T	G		selfReported_n_1249	thyroid problem (not cancer)	-0.0027852	0.00061145	5.2395e-06	False
12:111833788	rs10774624	A	G	inf	selfReported_n_1250	hyperthyroidism/thyrotoxicosis	-0.00083096	0.0001821	5.0388e-06	True	THYROTOXICOSIS	Thyrotoxicosis	-0.0345055	0.0162992	0.0342594	0.025	False	True	Rheumatoid arthritis,Systolic blood pressure,Intraocular pressure,Preeclampsia (maternal genotype effect),Vitiligo,C-X-C motif chemokine 16 levels,Interleukin-27 levels,Peripheral artery disease in non diabetes,Glycated hemoglobin levels,Eosinophil counts
3:188135783	rs12485444	A	T	inf	selfReported_n_1250	hyperthyroidism/thyrotoxicosis	-0.0007469	0.00018587	5.8619e-05	True	THYROTOXICOSIS	Thyrotoxicosis	-0.0731185	0.016033	5.10293e-06	0.025	True	False
9:100308231	rs10817739	G	A	16250	selfReported_n_1251	hypothyroidism/myxoedema	0.002075	0.00047944	1.5052e-05	True	E4_HYTHY_AI_STRICT	Hypothyroidism, strict autoimmune	-0.00512388	0.0096593	0.595792	0.00625	False	True
8:128991243	rs13270304	A	G	164086	selfReported_n_1251	hypothyroidism/myxoedema	-0.0019907	0.0004495	9.4816e-06	True	E4_HYTHY_AI_STRICT	Hypothyroidism, strict autoimmune	-0.0255712	0.0086415	0.00308525	0.00625	True	False
16:86017663	rs17445836	A	G	6.68102e+06	selfReported_n_1251	hypothyroidism/myxoedema	-0.0024511	0.00050972	1.5191e-06	True	E4_HYTHY_AI_STRICT	Hypothyroidism, strict autoimmune	-0.0207413	0.00871736	0.0173452	0.00625	False	True	Eosinophil counts,Multiple sclerosis
6:109285189	rs2273669	G	A	1.82554e+07	selfReported_n_1251	hypothyroidism/myxoedema	0.0027696	0.00060456	4.6249e-06	True	E4_HYTHY_AI_STRICT	Hypothyroidism, strict autoimmune	0.0580833	0.0105616	3.80925e-08	0.00625	True	False
3:105401507	rs2301050	T	C		selfReported_n_1251	hypothyroidism/myxoedema	-0.0022699	0.00047203	1.5191e-06	False
18:77278819	rs3786222	C	T	41677	selfReported_n_1251	hypothyroidism/myxoedema	0.0029729	0.00061704	1.4501e-06	True	E4_HYTHY_AI_STRICT	Hypothyroidism, strict autoimmune	0.0490895	0.0110564	8.99974e-06	0.00625	True	False
10:6531055	rs4748096	C	T		selfReported_n_1251	hypothyroidism/myxoedema	-0.0023625	0.00047295	5.8772e-07	False
3:121452339	rs56382357	C	T	281661	selfReported_n_1251	hypothyroidism/myxoedema	-0.0019032	0.00042632	8.0394e-06	True	E4_HYTHY_AI_STRICT	Hypothyroidism, strict autoimmune	-0.00892319	0.00794895	0.261624	0.00625	False	True	Platelet count
5:76808343	rs7712412	A	G	239444	selfReported_n_1251	hypothyroidism/myxoedema	-0.0018212	0.00042393	1.7383e-05	True	E4_HYTHY_AI_STRICT	Hypothyroidism, strict autoimmune	-0.0535699	0.00793067	1.43054e-11	0.00625	True	False
12:111093995	rs79439779	A	G	241757	selfReported_n_1251	hypothyroidism/myxoedema	-0.0047418	0.0010969	1.5394e-05	True	E4_HYTHY_AI_STRICT	Hypothyroidism, strict autoimmune	-0.0590726	0.0232452	0.0110449	0.00625	False	True
9:22162238	rs1333053	T	C		selfReported_n_1268	eye/eyelid problem	-0.0023501	0.00064485	0.00026804	False
6:32194630	rs3096690	C	G		selfReported_n_1269	psychological/psychiatric problem	-0.0035544	0.00079769	8.3579e-06	False
6:25422369	rs6921589	C	A		selfReported_n_1269	psychological/psychiatric problem	0.0041144	0.00079307	2.128e-07	False
1:3124931	rs60118785	A	G	12653	selfReported_n_1291	migraine	0.0032387	0.00068784	2.4968e-06	True	G6_MIGRAINE	Migraine	0.0208389	0.0261294	0.425146	0.05	False	True
9:129195544	rs12350420	T	C	135349	selfReported_n_1303	glaucoma	0.0008158	0.00020967	9.9926e-05	True	H7_GLAUCOMA	Glaucoma	0.0558944	0.0108856	2.82605e-07	0.05	True	False
1:22680517	rs1316342	C	A		selfReported_n_1319	bone disorder	0.0017089	0.00043486	8.5088e-05	False
7:37957108	rs2084651	G	C		selfReported_n_1319	bone disorder	-0.0012257	0.00030734	6.6587e-05	False
6:26590578	rs13203358	T	A		selfReported_n_1321	joint disorder	0.0044191	0.00099005	8.0651e-06	False
6:30713296	rs2284173	A	G		selfReported_n_1321	joint disorder	0.0038396	0.00080267	1.723e-06	False
6:29526562	rs413670	A	G		selfReported_n_1321	joint disorder	0.0045597	0.001017	7.3517e-06	False
6:28301099	rs7752448	G	A		selfReported_n_1321	joint disorder	0.0049197	0.0010081	1.0591e-06	False
1:68738278	rs1360182	C	T	74431	selfReported_n_1348	osteoporosis	0.0010295	0.0002744	0.00017562	True	M13_OSTEOPOROSIS	Osteoporosis	-0.00635107	0.018269	0.728108	0.05	False	True
6:27270261	rs2393923	C	T	1.03008e+06	selfReported_n_1352	ankylosing spondylitis	-0.00048395	0.00011829	4.2936e-05	True	M13_ANKYLOSPON	Ankylosing spondylitis	-0.128791	0.0353771	0.000272088	0.025	True	False
6:26158079	rs7749823	C	A	114686	selfReported_n_1352	ankylosing spondylitis	-0.00067859	0.00015505	1.2061e-05	True	M13_ANKYLOSPON	Ankylosing spondylitis	-0.254662	0.0625772	4.70988e-05	0.025	True	False
6:29589666	rs29220	G	C	17095	selfReported_n_1416	connective tissue disorder	-0.00075053	0.000195	0.00011865	True	M13_SYSTCONNECT	Systemic connective tissue disorders	-0.0317229	0.0136348	0.0199857	0.0166667	False	True
6:28852364	rs6456865	A	G	87	selfReported_n_1416	connective tissue disorder	-0.0011822	0.00026488	8.0799e-06	True	M13_SYSTCONNECT	Systemic connective tissue disorders	0.00210212	0.0194902	0.914111	0.0166667	False	True
6:26670646	rs6901425	G	A	19593	selfReported_n_1416	connective tissue disorder	-0.0010566	0.00026623	7.2318e-05	True	M13_SYSTCONNECT	Systemic connective tissue disorders	-0.029862	0.0170057	0.0790879	0.0166667	False	True
6:33098389	rs2294479	C	G		selfReported_n_1417	allergy/hypersensitivity/anaphylaxis	-0.0029507	0.00057457	2.8147e-07	False
6:90926612	rs10806425	A	C	5.72796e+07	selfReported_n_1430	hayfever/allergic rhinitis	-0.0022621	0.00047664	2.077e-06	True	ALLERG_RHINITIS	Allergic rhinitis	-0.0321407	0.015575	0.0390544	0.025	False	True	Celiac disease,Addison's disease
11:76370088	rs1320645	A	C	57145	selfReported_n_1430	hayfever/allergic rhinitis	0.0019219	0.00047681	5.5584e-05	True	ALLERG_RHINITIS	Allergic rhinitis	0.013588	0.0138842	0.327746	0.025	False	True
6:28025926	rs35949109	C	T		selfReported_n_1510	dermatology	-0.0023528	0.00058485	5.7518e-05	False
5:35885982	rs6871748	C	T		selfReported_n_1510	dermatology	-0.0020647	0.00046439	8.7449e-06	False
6:32817774	rs2395269	G	T	20090	selfReported_n_1511	eczema/dermatitis	0.0018733	0.00047883	9.1471e-05	True	L12_DERMATITISECZEMA	Dermatitis and eczema	0.00845508	0.00918784	0.357444	0.0166667	False	True
16:11364079	rs416603	T	A	86721	selfReported_n_1511	eczema/dermatitis	-0.0013053	0.00032841	7.0485e-05	True	L12_DERMATITISECZEMA	Dermatitis and eczema	-0.0318051	0.00764503	3.17922e-05	0.0166667	True	False
1:151801680	rs4845604	A	G		selfReported_n_1511	eczema/dermatitis	-0.0020889	0.00047055	9.0316e-06	False
1:153177852	rs7534334	T	C	17179	selfReported_n_1511	eczema/dermatitis	-0.001407	0.00034883	5.4976e-05	True	L12_DERMATITISECZEMA	Dermatitis and eczema	0.00212028	0.00772665	0.783769	0.0166667	False	True
19:10444826	rs2278442	A	G	15143	selfReported_n_1512	psoriasis	0.0010391	0.00022768	5.0196e-06	True	L12_PSORIASIS	Psoriasis	0.041962	0.01524	0.0058978	0.0166667	True	False
9:111463858	rs7028789	A	C	7.89401e+07	selfReported_n_1512	psoriasis	0.00095339	0.00021851	1.2829e-05	True	L12_PSORIASIS	Psoriasis	0.0280526	0.01494	0.0604241	0.0166667	False	True
5:158245634	rs7710925	C	A	302207	selfReported_n_1512	psoriasis	0.00094624	0.00022222	2.062e-05	True	L12_PSORIASIS	Psoriasis	0.0325514	0.0154968	0.0356829	0.0166667	False	True	Male-pattern baldness
12:111910219	rs10774625	G	A	inf	selfReported_n_1516	malabsorption/coeliac disease	-0.00065256	0.00013466	1.2598e-06	True	K11_COELIAC	Coeliac disease	-0.150035	0.0236254	2.14496e-10	0.0125	True	False
6:25035584	rs303888	G	A	2858	selfReported_n_1516	malabsorption/coeliac disease	0.00069168	0.00014482	1.7888e-06	True	K11_COELIAC	Coeliac disease	-0.0539886	0.0239777	0.0243467	0.0125	False	True
6:33902400	rs58304062	T	C	797	selfReported_n_1516	malabsorption/coeliac disease	-0.00090195	0.00020746	1.3774e-05	True	K11_COELIAC	Coeliac disease	-0.412722	0.0372102	1.37784e-28	0.0125	True	False
6:24981223	rs9467373	C	T	6882	selfReported_n_1516	malabsorption/coeliac disease	0.00061325	0.00013855	9.5972e-06	True	K11_COELIAC	Coeliac disease	-0.0433687	0.0239572	0.0702554	0.0125	False	True	Cortical thickness,Electrocardiogram morphology (amplitude at temporal datapoints),Electrocardiogram morphology (amplitude at temporal datapoints),Electrocardiogram morphology (amplitude at temporal datapoints),Electrocardiogram morphology (amplitude at temporal datapoints),Electrocardiogram morphology (amplitude at temporal datapoints)
2:144081319	rs12623224	G	T	193208	selfReported_n_1518	diverticular disease/diverticulitis	-0.00077167	0.0002222	0.00051512	True	K11_DIVERTIC	Diverticular disease of intestine	-0.0324364	0.00921609	0.000432295	0.05	True	False
9:4848297	rs10815095	G	A	136233	selfReported_n_1521	inflammatory bowel disease	-0.00097648	0.00023447	3.1199e-05	True	K11_IBD_STRICT	Inflammatory bowel disease, strict (require KELA)	-0.0661586	0.0200615	0.000974451	0.0166667	True	False
6:31319923	rs36057735	G	C	184271	selfReported_n_1521	inflammatory bowel disease	-0.0010666	0.00023905	8.1197e-06	True	K11_IBD_STRICT	Inflammatory bowel disease, strict (require KELA)	-0.0430033	0.021822	0.0487652	0.0166667	False	True	Apolipoprotein A1 levels,Autism spectrum disorder or schizophrenia,Feeling nervous,Total lipid levels in HDL,Phospholipid levels in HDL,Apolipoprotein A1 levels,Free cholesterol levels in medium HDL,Cholesterol levels in medium HDL,Total lipid levels in medium HDL,Concentration of medium HDL particles,Cholesteryl ester levels in medium HDL
1:20142447	rs3820328	G	A	6835	selfReported_n_1521	inflammatory bowel disease	-0.0010136	0.00019663	2.5414e-07	True	K11_IBD_STRICT	Inflammatory bowel disease, strict (require KELA)	-0.0683097	0.0166691	4.16764e-05	0.0166667	True	False
6:28457818	rs2213806	A	G	23860	selfReported_n_1524	rheumatoid arthritis	-0.00091566	0.00022164	3.607e-05	True	M13_RHEUMA	Rheumatoid arthritis	0.0277036	0.0133353	0.037759	0.05	False	True
15:74482875	rs12899173	C	A	564551	selfReported_n_1525	osteoarthritis	0.0026401	0.00067666	9.5565e-05	True	M13_ARTHROSIS	Arthrosis	0.00183585	0.00716284	0.797717	0.05	False	True
6:30745800	rs3129977	C	A		selfReported_n_1526	gout	0.0013645	0.00033204	3.9665e-05	False
10:61522875	rs7067658	T	C	53337	selfReported_n_1526	gout	-0.0010942	0.00027521	7.0113e-05	True	M13_GOUT	Gout	-0.0324751	0.0196418	0.0982562	0.025	False	True
11:116648917	rs964184	C	G	5.10935e+07	selfReported_n_1526	gout	-0.0015223	0.00035447	1.7503e-05	True	M13_GOUT	Gout	-0.0318221	0.0227006	0.16097	0.025	False	True	Blood metabolite levels,Metabolite levels,Metabolite levels,Metabolite levels,Metabolite levels,Cholesterol, total,LDL cholesterol,Triglycerides,HDL cholesterol,Triglycerides,Low density lipoprotein cholesterol levels,Low density lipoprotein cholesterol levels,Triglyceride levels,LDL cholesterol levels,HDL cholesterol levels,Apolipoprotein B levels,Low density lipoprotein cholesterol levels,Trigl…
11:126274003	rs1007690	C	T	44386	selfReported_n_1536	high cholesterol	-0.0032066	0.00065163	8.6215e-07	True	E4_HYPERCHOL	Pure hypercholesterolaemia	-0.0101547	0.00993699	0.306823	0.0125	False	True
8:126590562	rs1963945	C	A	64499	selfReported_n_1536	high cholesterol	0.0029307	0.00063744	4.2749e-06	True	E4_HYPERCHOL	Pure hypercholesterolaemia	0.0472777	0.00987819	1.70075e-06	0.0125	True	False
19:11327571	rs4804150	T	C	50339	selfReported_n_1536	high cholesterol	-0.0028979	0.00063645	5.2847e-06	True	E4_HYPERCHOL	Pure hypercholesterolaemia	-0.0416712	0.00952948	1.2262e-05	0.0125	True	False
1:16516585	rs6690317	C	T	108554	selfReported_n_1536	high cholesterol	0.0028059	0.00064825	1.5019e-05	True	E4_HYPERCHOL	Pure hypercholesterolaemia	0.00344193	0.00990468	0.728211	0.0125	False	True
6:28394680	rs13201681	T	C	2.70794e+06	selfReported_n_1537	hiatus hernia	-0.0022288	0.00048555	4.4256e-06	True	K11_DIAHER	Diaphragmatic hernia	-0.0909332	0.031214	0.00357717	0.05	True	False
1:22680517	rs1316342	C	A		selfReported_n_1615.females	uterine problem	0.0031277	0.00092559	0.00072712	False
6:28394680	rs13201681	T	C	1.40736e+06	selfReported_n_1752	varicella zoster virus	0.00076207	0.00022166	0.00058608	True	AB1_ZOSTER	Zoster [herpes zoster]	0.0154819	0.0461528	0.737286	0.05	False	True	Lung cancer,Triglyceride levels,Major depressive disorder or stress-related disorder
